# A Cascaded Droplet Microfluidic Platform Enables High-throughput Single Cell Antibiotic Susceptibility Testing at Scale

**DOI:** 10.1101/2021.06.25.21259551

**Authors:** Pengfei Zhang, Aniruddha Kaushik, Kuangwen Hsieh, Sixuan Li, Shawna Lewis, Kathleen E. Mach, Joseph C. Liao, Karen C. Carroll, Tza-Huei Wang

## Abstract

Single-cell antibiotic susceptibility testing (AST) offers a promising technology by achieving unprecedented rapid testing time; however, its potential for clinical use is marred by its limited capacity for performing AST with scalable antibiotic numbers and concentrations. To lift the one antibiotic condition per device restriction common in single-cell AST, we develop a cascaded droplet microfluidic platform that uses an assembly line design to enable scalable single-cell AST. Such scalability is achieved by executing bacteria/antibiotic mixing, single-cell encapsulation, incubation, and detection in a streamlined workflow, facilitating susceptibility testing of each new antibiotic condition in 2 min after a 90 min setup time. As a demonstration, we test 3 clinical isolates and 8 positive urine specimens against 15 antibiotic conditions for generating antiprograms in ∼2 h and achieve 100% and 93.8% categorical agreement, respectively, compared to laboratory-based clinical microbiology reports which becomes available only after 48 h.
