## Supplementary material for "A Cascaded Droplet Microfluidic Platform Enables High-throughput Single Cell Antibiotic Susceptibility Testing at Scale": Data S1

### Sheet: Figure 4 & Figure 5
Data designation	Antibiotic	Concentration / µg/mL	Total droplet number interrogated	Positive droplet number	T-test p-value	MIC	Category	Agreement
Figure 4B	SXT	0/0	21428	584		0.25/4.8	Susceptible	Yes
		0.12/2.4	19550	474	0.0105388
		0.25/4.8	20207	434	1.39932e-12
		0.5/9.5	19868	330	8.75997e-21
		1/19	24153	347	1.0504e-27
		2/38	21534	293	3.95705e-28
Figure 4C	CIP	0	24015	646		0.015	Susceptible	Yes
		0.004	25433	785	0.618724
		0.008	24437	677	0.057514
		0.015	25231	630	3.66479e-10
		0.03	25905	439	4.94344e-34
		0.06	26109	390	6.66691e-38
	GEN	0	28203	905		0.5	Susceptible	Yes
		0.125	27903	878	0.0678313
		0.25	26218	796	0.966206
		0.5	27592	820	1.2687e-16
		1	24974	666	4.33097e-12
		2	23596	597	8.11672e-09
	TOB	0	22799	587		0.5	Susceptible	Yes
		0.125	23396	674	0.901667
		0.25	23963	708	0.99997
		0.5	21994	679	2.37437e-07
		1	21856	575	9.40021e-61
		2	23078	507	5.29802e-81
Figure 5B Isolate 1	SXT	0	10618	1573		≤2/38	Susceptible	Yes
		2/38	9473	1322	0
		4/76	10431	1508	0
	CIP	0	10568	1651		≤1	Susceptible	Yes
		1	10577	1463	0
		2	8323	1228	0
		4	9106	1308	0
	GEN	0	10171	1733		≤4	Susceptible	Yes
		4	10314	1736	0
		8	9699	1586	0
		16	9748	1360	0
	TOB	0	7434	1440		≤4	Susceptible	Yes
		4	8522	1150	0
		8	8404	896	0
		16	8126	909	0
Figure 5B Isolate 2	SXT	0	10924	785		≤2/38	Susceptible	Yes
		2/38	10147	668	0
		4/76	6131	430	0
	CIP	0	6157	576		≤1	Susceptible	Yes
		1	8781	457	0
		2	8045	210	3.76334e-301
		4	4328	55	2.82276e-132
	GEN	0	6902	641		≤4	Susceptible	Yes
		4	6661	574	0
		8	8357	330	0
		16	7387	33	6.80947e-106
	TOB	0	7937	1020		≤4	Susceptible	Yes
		4	8069	642	0
		8	8592	374	0
		16	8325	186	0
Figure 5B Isolate 3	SXT	0	10794	869		≥4/76	Resistant	Yes
		2/38	11837	871	0.284246
		4/76	13564	832	8.23728e-07
	CIP	0	13052	837		≥4	Resistant	Yes
		1	11761	836	0.923148
		2	13065	862	1
		4	11628	856	1
	GEN	0	9540	800		≥16	Resistant	Yes
		4	8765	836	0.999976
		8	11922	851	1
		16	8372	640	1
	TOB	0	9399	820		8	Intermediate	Yes
		4	7438	900	0.978749
		8	9169	799	4.05755e-90
		16	7232	523	7.33632e-138
Figure 5E Sample 1	SXT	0	12492	4401		≤2/38	Susceptible	Yes
		2/38	12429	3275	0
		4/76	12561	2953	0
	CIP	0	12064	3058		≤1	Susceptible	Yes
		1	11870	1599	0
		2	11652	1503	0
		4	11606	1195	0
	GEN	0	11588	3058		≤4	Susceptible	Yes
		4	10731	1599	0
		8	10728	1503	0
		16	10846	1195	0
	TOB	0	9509	1941		≤4	Susceptible	Yes
		4	8802	1395	0
		8	10523	1180	0
		16	10099	1055	0
Figure 5E Sample 2	SXT	0	16254	3207		≤2/38	Susceptible	Yes
		2/38	16616	2596	5.75892e-146
		4/76	16968	2653	3.10312e-93
	CIP	0	16135	3345		≤1	Susceptible	Yes
		1	17198	2447	1.6254e-185
		2	16382	1928	8.45817e-263
		4	15994	1805	3.1288e-259
	GEN	0	14331	5331		≤4	Susceptible	Yes
		4	14169	4872	2.62957e-110
		8	13951	4360	3.50689e-296
		16	14096	4157	0
	TOB	0	13185	3000		≤4	Susceptible	Yes
		4	13769	2618	1.85025e-43
		8	12534	2695	1.4622e-52
		16	13889	2653	3.10312e-93
Figure 5E Sample 3	SXT	0	15376	1635		≤2/38	Susceptible	Yes
		2/38	15598	1385	0
		4/76	15547	1141	0
	CIP	0	16072	1561		≤1	Susceptible	Yes
		1	14047	537	0
		2	12761	544	0
		4	13341	698	0
	GEN	0	12941	1536		≤4	Susceptible	Yes
		4	13884	1508	0
		8	13139	1284	0
		16	15088	1436	0
	TOB	0	12739	1425		≤4	Susceptible	Yes
		4	14335	1446	0
		8	11989	1352	0
		16	13079	1233	0
Figure 5E Sample 4	SXT	0	13363	1837		≥4/76	Resistant	Yes
		2/38	13752	1826	0.0102086
		4/76	13156	1841	0.822665
	CIP	0	13488	1879		≤1	Susceptible	Yes
		1	13335	987	4.50036e-274
		2	14045	749	2.26744e-248
		4	14232	634	3.98458e-219
	GEN	0	13122	2037		≤4	Susceptible	Yes
		4	13231	1773	1.74163e-220
		8	14059	1353	0
		16	12878	1403	0
	TOB	0	10496	1886		≤4	Susceptible	Yes
		4	11572	1220	2.34107e-302
		8	10633	802	9.92073e-246
		16	11247	667	3.06455e-226
Figure 5E Sample 5	SXT	0	11381	357		≤2/38	Susceptible	Yes
		2/38	9585	260	1.43452e-126
		4/76	8704	256	1.66236e-129
	CIP	0	5329	188		≤1	Susceptible	Yes
		1	6814	205	2.35124e-90
		2	8682	290	1.47665e-112
		4	9563	288	2.45985e-118
	GEN	0	7103	320		≤4	Susceptible	Yes
		4	7453	270	9.16509e-160
		8	6608	186	8.31179e-135
		16	8663	180	2.73463e-138
	TOB	0	5342	269		≤4	Susceptible	Yes
		4	5323	129	6.55665e-83
		8	5223	78	1.30498e-61
		16	7202	123	2.2869e-85
Figure 5E Sample 6	SXT	0	2221	29		≥4/76	Resistant	Yes
		2/38	3323	40	0.0313852
		4/76	7036	68	0.059548
	CIP	0	6895	62		≥4	Resistant	Yes
		1	7115	96	0.999995
		2	6784	82	1
		4	6529	69	0.98431
	GEN	0	5055	56		≤4	Susceptible	Yes
		4	6893	63	8.05875e-14
		8	6398	33	3.26298e-10
		16	6707	39	1.08591e-11
	TOB	0	8280	104		≤4	Susceptible	Yes
		4	7935	44	9.6415e-18
		8	8672	19	2.57066e-10
		16	9176	16	2.59247e-09
Figure 5E Sample 7	SXT	0	14932	26		≥4/76	Resistant	Major error: susceptible in clinical antibiogram
		2/38	13963	32	0.194815
		4/76	16266	24	0.00100688
	CIP	0	12388	25		≤1	Susceptible	Yes
		1	18395	42	0.00714555
		2	18943	30	0.000419764
		4	19621	26	4.79916e-05
	GEN	0	16985	29		≤4	Susceptible	Yes
		4	14782	23	1.1742e-06
		8	15729	21	2.11441e-06
		16	16585	31	7.66e-08
	TOB	0	9795	20		≤4	Susceptible	Yes
		4	14582	17	2.11325e-05
		8	13918	10	0.000324759
		16	12451	16	1.51442e-05
Figure 5E Sample 8	SXT	0	9236	359		≥4/76	Susceptible	Yes
		2/38	9716	342	0.135438
		4/76	10710	422	0.8381
	CIP	0	9859	410		2	Intermediate	Yes
		1	9257	438	0.0777668
		2	9169	443	2.90647e-13
		4	10742	458	5.41513e-20
	GEN	0	7083	382		≥16	Resistant	Yes
		4	9103	376	0.60472
		8	8481	411	0.920001
		16	8089	343	0.00181517
	TOB	0	10846	442		≤4	Susceptible	Minor error: intermediate in clinical antibiogram
		4	11131	345	7.055e-33
		8	10865	335	4.69754e-36
		16	11246	296	8.83801e-34

### Sheet: Supplementary Figures 
Data designation	Antibiotic	Concentration / µg/mL	Total droplet number interrogated	Positive droplet number	T-test p-value	MIC	Category	Agreement
Figure S9 Device 2	SXT	0/0	13715	1378		≤0.12/2.4	Susceptible	Yes
		0.12/2.4	14011	1405	2.65626e-06
		0.25/4.8	12001	898	1.88434e-51
		0.5/9.5	13840	797	1.59718e-121
		1/19	14072	870	4.80843e-81
		2/38	16407	900	1.22426e-96
	CIP	0	7992	626		0.015	Susceptible	Yes
		0.004	8852	836	1
		0.008	11395	1069	0.0272663
		0.015	11723	871	9.78361e-09
		0.03	11815	742	4.08483e-31
		0.06	11881	579	2.72243e-77
	GEN	0	10138	599		0.25	Susceptible	Yes
		0.125	10978	744	0.0992356
		0.25	10053	674	5.71755e-70
		0.5	10747	436	3.10013e-148
		1	9976	298	8.07988e-45
		2	9469	348	3.39201e-133
	TOB	0	10584	506		0.5	Susceptible	Yes
		0.125	11305	660	1
		0.25	9236	487	0.379526
		0.5	9425	390	3.97947e-50
		1	3717	195	1.56125e-25
		2	7723	172	1.15018e-102
Figure S9 Device 3	SXT	0/0	10201	795		≤0.12/2.4	Susceptible	Yes
		0.12/2.4	11419	568	1.58597e-58
		0.25/4.8	13304	365	2.2274e-85
		0.5/9.5	16781	417	2.9429e-95
		1/19	13739	360	1.78259e-80
		2/38	11762	351	3.38878e-75
	CIP	0	15254	909		0.015	Susceptible	Yes
		0.004	11424	787	1
		0.008	11181	778	0.129951
		0.015	14485	821	3.30438e-36
		0.03	14215	687	1.89365e-46
		0.06	14776	197	9.4694e-97
	GEN	0	10403	837		0.25	Susceptible	Yes
		0.125	10821	849	0.0645065
		0.25	9764	685	2.08915e-06
		0.5	10758	762	2.80627e-27
		1	9262	656	7.33308e-31
		2	6763	469	1.09003e-40
	TOB	0	9531	487		0.25	Susceptible	Yes
		0.125	8966	652	0.997392
		0.25	12636	681	7.63468e-17
		0.5	5252	253	4.85006e-22
		1	9225	445	8.51221e-33
		2	8547	238	8.17462e-90
Figure S10A Device 1	SXT	0	8769	1450		≤2/38	Susceptible	Yes
		2/38	8098	1315	6.93909e-273
		4/76	8509	1422	0
	CIP	0	10447	1504		≤1	Susceptible	Yes
		1	12278	1403	0
		2	11190	1228	0
		4	11917	1254	0
	GEN	0	8927	1431		≤4	Susceptible	Yes
		4	9761	1391	0
		8	10514	1427	0
		16	9945	1311	0
	TOB	0	9598	1611		≤4	Susceptible	Yes
		4	9761	1129	0
		8	9562	1260	0
		16	8422	1205	0
Figure S10A Device 2	SXT	0	9741	350		≤2/38	Susceptible	Yes
		2/38	9559	335	1.19441e-26
		4/76	10484	349	2.51813e-43
	CIP	0	10712	320		≤1	Susceptible	Yes
		1	11453	304	4.92572e-73
		2	12016	311	7.15485e-69
		4	12779	332	5.43488e-76
	GEN	0	9631	401		≤4	Susceptible	Yes
		4	8166	283	1.25221e-50
		8	10332	355	6.70875e-58
		16	11582	386	9.72398e-87
	TOB	0	9414	441		≤4	Susceptible	Yes
		4	10955	417	1.79336e-113
		8	10538	439	1.10044e-112
		16	10053	387	6.00999e-111
Figure S10A Device 3	SXT	0	11033	1010		≤2/38	Susceptible	Yes
		2/38	11637	1030	4.8083e-37
		4/76	10315	923	6.06454e-60
	CIP	0	12147	1057		≤1	Susceptible	Yes
		1	11403	967	1.07316e-109
		2	11458	977	6.63656e-117
		4	12785	1085	5.14143e-106
	GEN	0	11073	1096		≤4	Susceptible	Yes
		4	11938	950	1.03603e-05
		8	14640	1088	7.61474e-51
		16	11591	1155	4.96249e-11
	TOB	0	9751	1157		≤4	Susceptible	Yes
		4	10345	1043	4.53799e-14
		8	11562	1035	1.30158e-24
		16	11309	967	8.65748e-29
Figure S10B Device 1	SXT	0	15601	1013		≥4/76	Resistant	Yes
		2/38	15087	1041	0.945507
		4/76	17313	1071	0.031829
	CIP	0	13505	903		≥4	Resistant	Yes
		1	13311	997	0.967211
		2	13423	1028	0.999999
		4	14600	1044	1
	GEN	0	13329	1069		≥16	Resistant	Yes
		4	14165	1095	0.995461
		8	14578	1041	0.999724
		16	15330	1157	1
	TOB	0	13332	1062		≥16	Resistant	Yes
		4	14284	1060	0.450051
		8	13733	939	0.0247936
		16	14325	992	0.372229
Figure S10B Device 2	SXT	0	11033	802		≥4/76	Resistant	Yes
		2/38	12188	843	0.996099
		4/76	12564	816	1
	CIP	0	11305	858		≥4	Resistant	Yes
		1	11804	936	0.854211
		2	12603	968	1
		4	12831	1032	1
	GEN	0	7477	931		≥16	Resistant	Yes
		4	7112	936	0.730232
		8	7044	974	1
		16	6142	862	1
	TOB	0	6806	831		≥16	Resistant	Yes
		4	6939	961	0.458122
		8	6312	744	0.999348
		16	8043	848	0.99999
Figure S10B Device 3	SXT	0	12975	838		≥4/76	Resistant	Yes
		2/38	14136	895	0.0542523
		4/76	12577	818	0.720479
	CIP	0	9005	617		≥4	Resistant	Yes
		1	12928	862	0.99994
		2	13247	912	1
		4	12730	810	0.998408
	GEN	0	8484	930		≥16	Resistant	Yes
		4	7150	859	0.99326
		8	5743	692	1
		16	7234	803	1
	TOB	0	9091	986		≥16	Resistant	Yes
		4	8904	992	0.986916
		8	11730	1009	0.999807
		16	12585	1022	0.999995
